# The Acute Effects of Lipoprotein Apheresis on Monocyte Subset Distribution and Transcriptome in Patients With and Without Elevated Lipoprotein(a)

**DOI:** 10.1101/2025.06.08.25328552

**Authors:** Brian T. Dinh, Isidoro Cobo, Julie-Ann Dutton, Mark McClellan, Jacob Rendler, Lizhu Lin, Mia Murphy, Patrick M. Moriarty, Calvin Yeang

**Author notes:** Corresponding author: Brian Dinh.

## Abstract

Lipoprotein apheresis effectively lowers low density lipoprotein and lipoprotein(a) extracorporeally. Both low density lipoprotein and lipoprotein(a) are causal risk factors for cardiovascular disease and interact with monocytes in the circulation, although the latter is the predominant lipoprotein carrier of pro-inflammatory oxidized phospholipids and considered to be a much more potent direct activator of monocytes. While an anti-inflammatory effect on monocytes may be expected with lipoprotein apheresis treatment based on its effect of acutely lowering atherogenic lipoproteins, it is plausible that monocytes may also be activated as they transit through the extracorporeal system. In this study, the net effect of lipoprotein apheresis acutely on monocytes collected from 18 patients with elevated lipoprotein(a) [median pre-treatment level of 449.0 nmol/L] and 10 patients with elevated low density lipoprotein-cholesterol (and without elevated lipoprotein(a) [median pre-treatment level of 4.1 nmol/L]) was evaluated using immunophenotyping and transcriptomic analyses. Lipoprotein apheresis acutely reduced Lp(a) and LDL-C by >70%. In both groups, lipoprotein apheresis shifted the monocyte subset distribution towards an expansion of CD14^+^ CD16^-^ classical monocytes. The number of significantly up- and down-regulated genes in monocytes from patients with elevated lipoprotein(a) was more than 3-fold more than monocytes from those without elevated lipoprotein(a). Both pro- and anti-inflammatory gene expression pathways were represented following a lipoprotein apheresis session regardless of pre-treatment lipoprotein(a) levels.
