## Supplementary material for "The Acute Effects of Lipoprotein Apheresis on Monocyte Subset Distribution and Transcriptome in Patients With and Without Elevated Lipoprotein(a)": Table S1

### Sheet: Table S1- RNA-Seq Quality Metri
Patient ID	Pre/Post-LA	Elevated/Non-Elevated Lp(a)	alignerTotal	alignerUnique	alignerUniqueRate	alignerMulti	homerUniPos	homerTotal	tagPosition	FragLength	peakSize	homerAvgLength	mitoNum	mitoRate
1	Pre-LA	Elevated Lp(a)	20654045	18382508	0.89002	1498049	7158607	18382508	2.56789	75	75	90.198	1125973	0.0612524
2	Pre-LA	Elevated Lp(a)	113835222	99660799	0.875483	7925126	11061072	99660799	9.01005	75	75	90.654	5033324	0.0505046
3	Pre-LA	Elevated Lp(a)	11359821	9557690	0.841359	607075	3014259	9557690	3.17083	75	75	91.028	386562	0.0404451
4	Pre-LA	Elevated Lp(a)	8807235	8103315	0.920075	595942	4694053	8103315	1.72629	75	75	90.047	397270	0.0490256
5	Pre-LA	Elevated Lp(a)	20270565	17778764	0.877073	1542513	6457777	17778764	2.75308	75	75	90.178	859389	0.0483379
6	Pre-LA	Elevated Lp(a)	16558286	14575126	0.880232	1177202	5015652	14575126	2.90593	75	75	88.807	660318	0.0453044
7	Pre-LA	Elevated Lp(a)	25454752	22781856	0.894994	2082791	10151031	22781856	2.24429	75	75	89.579	1002224	0.0439922
8	Pre-LA	Elevated Lp(a)	9605754	8191688	0.85279	611680	3093766	8191688	2.6478	75	75	90.721	484501	0.0591454
9	Pre-LA	Elevated Lp(a)	35128774	30375517	0.86469	2615723	8663225	30375517	3.50626	75	75	90.844	1637414	0.0539057
10	Pre-LA	Elevated Lp(a)	51181768	47460827	0.927299	2798308	15600752	47460827	3.04221	75	75	92.326	2475975	0.0521688
11	Pre-LA	Elevated Lp(a)	15161072	13490087	0.889785	924368	4888040	13490087	2.75982	75	75	90.094	700830	0.0519515
12	Pre-LA	Elevated Lp(a)	12408158	9545230	0.769271	635352	2024473	9545230	4.71492	75	75	89.926	378783	0.039683
13	Pre-LA	Elevated Lp(a)	19909503	18131919	0.910717	1188220	7405009	18131919	2.4486	75	75	90.3	958162	0.0528439
14	Pre-LA	Elevated Lp(a)	2184534	1999355	0.915232	138677	1397018	1999355	1.43116	75	75	90.905	108760	0.0543975
15	Pre-LA	Elevated Lp(a)	20593247	18958669	0.920626	1283570	7315508	18958669	2.59157	75	75	90.757	1527352	0.0805622
15	Pre-LA	Elevated Lp(a)	13502222	11830712	0.876205	810625	3655842	11830712	3.23611	75	75	91.472	649930	0.0549358
16	Pre-LA	Elevated Lp(a)	13043306	11205846	0.859126	818747	3474069	11205846	3.22557	75	75	90.175	744369	0.0664268
17	Pre-LA	Elevated Lp(a)	21424430	19737267	0.921251	1320201	9530488	19737267	2.07096	75	75	91.161	882839	0.0447295
18	Pre-LA	Elevated Lp(a)	14085882	13075475	0.928268	841788	6421369	13075475	2.03624	75	75	91.292	624695	0.0477761
1	Post-LA	Elevated Lp(a)	27572550	24486304	0.888068	2044400	8630468	24486304	2.83719	75	75	89.223	1308589	0.0534417
2	Post-LA	Elevated Lp(a)	13867452	12298325	0.886848	1022534	4874331	12298325	2.52308	75	75	89.675	691552	0.0562314
3	Post-LA	Elevated Lp(a)	80729081	74257708	0.919838	4654306	12852532	74257708	5.77767	75	75	90.631	2956046	0.0398079
4	Post-LA	Elevated Lp(a)	20861750	19188416	0.919789	1331271	8238164	19188416	2.32921	75	75	90.471	895942	0.0466918
5	Post-LA	Elevated Lp(a)	17360516	15124259	0.871187	1100208	2036670	15124259	7.42597	75	75	89.821	690307	0.0456424
6	Post-LA	Elevated Lp(a)	24774524	21372650	0.862687	1630263	4740366	21372650	4.50865	75	75	90.318	788032	0.036871
7	Post-LA	Elevated Lp(a)	25365856	22727117	0.895973	1497646	7417117	22727117	3.06414	75	75	89.392	1008598	0.0443786
8	Post-LA	Elevated Lp(a)	19495345	16071204	0.824361	1103155	2673657	16071204	6.01094	75	75	90.926	627509	0.0390455
9	Post-LA	Elevated Lp(a)	26262967	23403107	0.891107	1776759	9041914	23403107	2.58829	75	75	90.63	1267581	0.0541629
10	Post-LA	Elevated Lp(a)	35860964	32752277	0.913313	1963873	8664363	32752277	3.78011	75	75	92.445	1752328	0.0535025
11	Post-LA	Elevated Lp(a)	19113321	17402248	0.910477	1170064	6724003	17402248	2.58808	75	75	90.776	773887	0.0444705
12	Post-LA	Elevated Lp(a)	23838077	22024998	0.923942	1398835	7902407	22024998	2.78713	75	75	90.514	1113213	0.0505432
13	Post-LA	Elevated Lp(a)	16167060	13557878	0.838611	912160	3082736	13557878	4.398	75	75	91.688	669091	0.0493507
14	Post-LA	Elevated Lp(a)	53146558	49102774	0.923913	3408943	14656742	49102774	3.35018	75	75	90.974	2237224	0.0455621
15	Post-LA	Elevated Lp(a)	9532995	7272198	0.762845	481234	1891865	7272198	3.84393	75	75	91.919	383736	0.0527675
15	Post-LA	Elevated Lp(a)	14077162	12345940	0.877019	813979	3572562	12345940	3.45577	75	75	90.576	562256	0.0455418
16	Post-LA	Elevated Lp(a)	13638113	12275121	0.90006	748274	4796075	12275121	2.55941	75	75	91.158	461303	0.0375803
17	Post-LA	Elevated Lp(a)	7201230	5222423	0.725213	343528	1271286	5222423	4.10798	75	75	91.109	189445	0.0362753
18	Post-LA	Elevated Lp(a)	9537080	8851622	0.928127	586591	4838057	8851622	1.82958	75	75	90.618	427808	0.048331
19	Pre-LA	Non-Elevated Lp(a)	24760369	22130948	0.893805	2011260	7627906	22130948	2.90131	75	75	88.251	1205636	0.0544774
20	Pre-LA	Non-Elevated Lp(a)	58195383	51587823	0.886459	4870342	13573447	51587823	3.80064	75	75	89.821	2493243	0.0483301
21	Pre-LA	Non-Elevated Lp(a)	14131385	12119342	0.857619	842434	2673187	12119342	4.53367	75	75	91.278	456667	0.0376808
22	Pre-LA	Non-Elevated Lp(a)	23334989	21123825	0.905243	1432360	6053246	21123825	3.48967	75	75	90.896	902638	0.0427308
23	Pre-LA	Non-Elevated Lp(a)	17910342	15892308	0.887326	1234900	5963413	15892308	2.66497	75	75	91.328	1024589	0.0644707
24	Pre-LA	Non-Elevated Lp(a)	20856088	17419120	0.835206	1487713	5232493	17419120	3.32903	75	75	88.649	940541	0.0539947
25	Pre-LA	Non-Elevated Lp(a)	29623100	25246993	0.852274	2005686	7752235	25246993	3.25674	75	75	89.515	1295267	0.0513038
26	Pre-LA	Non-Elevated Lp(a)	34945327	31933473	0.913812	2134182	10243901	31933473	3.11732	75	75	91.218	1495596	0.0468347
27	Pre-LA	Non-Elevated Lp(a)	23381940	21339047	0.912629	1448717	6082513	21339047	3.50826	75	75	90.046	1160322	0.0543755
28	Pre-LA	Non-Elevated Lp(a)	17193686	15628572	0.908972	1055221	4641499	15628572	3.36714	75	75	89.847	679535	0.0434803
19	Post-LA	Non-Elevated Lp(a)	30279596	27120574	0.895672	2050286	9183360	27120574	2.95323	75	75	89.89	1255337	0.0462873
20	Post-LA	Non-Elevated Lp(a)	10253403	8815340	0.859748	614509	4095745	8815340	2.15232	75	75	90.669	301400	0.0341904
21	Post-LA	Non-Elevated Lp(a)	23177436	20862598	0.900125	1424685	6066430	20862598	3.43902	75	75	89.864	1130033	0.0541655
22	Post-LA	Non-Elevated Lp(a)	37118860	34244453	0.922562	2052207	7237624	34244453	4.73145	75	75	91.321	1583969	0.0462548
23	Post-LA	Non-Elevated Lp(a)	18658071	16929995	0.907382	1210248	6544841	16929995	2.58677	75	75	91.111	852575	0.0503588
24	Post-LA	Non-Elevated Lp(a)	38465837	33880215	0.880787	2831375	6873554	33880215	4.92907	75	75	89.522	1709918	0.0504695
25	Post-LA	Non-Elevated Lp(a)	37867457	33069685	0.873301	2634989	10004527	33069685	3.30547	75	75	89.723	1703333	0.0515074
26	Post-LA	Non-Elevated Lp(a)	20379817	16992393	0.833785	1189975	3253107	16992393	5.22344	75	75	90.967	665596	0.0391702
27	Post-LA	Non-Elevated Lp(a)	10909762	9335408	0.855693	565070	3121579	9335408	2.9906	75	75	91.967	242417	0.0259675
28	Post-LA	Non-Elevated Lp(a)	17689658	15861079	0.89663	1083373	5974484	15861079	2.6548	75	75	92.071	589456	0.0371637
