## Supplementary material for "The Acute Effects of Lipoprotein Apheresis on Monocyte Subset Distribution and Transcriptome in Patients With and Without Elevated Lipoprotein(a)": Table S4

### Sheet: Pre_Elevated_Lpa.vs.Post_Elevat
Symbols	baseMean	log2FoldChange	lfcSE	stat	pvalue	padj
MARCH1	3284.98	0.319783	0.10826	2.95384	0.00313847	0.0493755
MARCH7	1640.62	0.32029	0.10291	3.11234	0.00185609	0.0389148
ABCE1	550.521	0.386484	0.10401	3.71582	0.000202543	0.0139408
ACOX1	1143.74	0.238733	0.0798997	2.98791	0.00280891	0.0466457
ACSL1	3544.21	0.411622	0.114214	3.60395	0.000313416	0.0167294
ACVR2A	294.379	0.455754	0.142856	3.19031	0.00142118	0.0349845
ADAM10	3813.13	0.291457	0.0985678	2.95692	0.00310728	0.0493755
ADD3	2369.61	0.267623	0.0877493	3.04986	0.00228946	0.0423489
AGGF1	612.62	0.367113	0.117107	3.13486	0.00171935	0.0379587
AGO4	3916.2	0.244491	0.0748827	3.26499	0.00109468	0.0307038
AK9	58.9952	0.655724	0.137988	4.75204	2.01374e-06	0.00212609
AKAP11	1023.54	0.322882	0.104658	3.08512	0.00203469	0.0404695
AMPD3	739.706	0.405798	0.114292	3.55053	0.00038445	0.0181996
ANKDD1A	230.622	0.511489	0.133227	3.83924	0.000123417	0.0117906
ANKHD1	3101.51	0.242185	0.0609561	3.9731	7.0944e-05	0.00963918
ANKHD1-EIF4EBP3	3186.19	0.223469	0.0617794	3.61721	0.000297795	0.0164245
ANKRD13C	388.825	0.299441	0.0904697	3.30985	0.000933467	0.0282928
ANKRD17	1479.53	0.211082	0.0683828	3.08678	0.00202339	0.0404695
ANKRD40	772.245	0.246466	0.0687143	3.58683	0.000334726	0.0170975
AP1G1	1456.28	0.266761	0.054672	4.87929	1.06467e-06	0.00164412
AP4E1	464.775	0.300934	0.0997247	3.01764	0.00254748	0.0444937
AP5M1	426.534	0.360702	0.0943832	3.82168	0.000132547	0.0120109
API5	1030.53	0.288042	0.0924342	3.11619	0.00183207	0.0387402
AQP9	2217.92	0.421965	0.131048	3.21993	0.00128223	0.0334532
ARFIP1	445.619	0.330796	0.112325	2.945	0.00322959	0.0495304
ARHGAP25	1290.18	0.324807	0.10971	2.96059	0.00307052	0.049044
ARMC1	324.807	0.314854	0.102175	3.08151	0.00205951	0.0406155
ARRDC3	1256.45	0.415446	0.133547	3.11086	0.00186542	0.0389991
ATAD2B	791.998	0.291285	0.0907354	3.21027	0.00132613	0.0337434
ATG14	626.959	0.265016	0.0829612	3.19445	0.00140096	0.0348899
ATP13A3	985.592	0.376035	0.0899523	4.18039	2.91015e-05	0.00705074
ATP2B1	2830.57	0.433955	0.117141	3.70454	0.000211771	0.0139736
ATP6V1C1	900.835	0.287778	0.0826519	3.48181	0.000498045	0.0204822
ATP7A	315.19	0.455167	0.108145	4.20887	2.56649e-05	0.00699219
ATR	666.722	0.310994	0.102625	3.03039	0.00244238	0.0433822
BACH1	4652.22	0.363913	0.074682	4.87284	1.10006e-06	0.00164412
BAZ2B	1420.24	0.413672	0.112906	3.66386	0.00024844	0.0151115
BCL2	63.4539	0.523349	0.14362	3.64398	0.000268454	0.0156031
BDP1	863.392	0.381079	0.117295	3.24889	0.00115858	0.0317305
BIRC6	2196.27	0.240763	0.0605074	3.97907	6.91862e-05	0.00952403
BIVM-ERCC5	1317.19	0.353377	0.115719	3.05375	0.00226004	0.0423489
C11orf54	286.369	0.268692	0.0821722	3.26987	0.00107597	0.0304238
C12orf4	267.878	0.361161	0.118571	3.04595	0.00231943	0.0423489
C2CD5	974.77	0.345212	0.100602	3.43145	0.000600362	0.0227572
C7orf25	92.5555	0.450342	0.147801	3.04695	0.00231176	0.0423489
CAND1	877.865	0.233267	0.0751632	3.10347	0.00191265	0.0393126
CARD8	2528.27	0.254541	0.0858724	2.96418	0.00303488	0.0487726
CASP8AP2	395.369	0.428747	0.12772	3.35694	0.000788114	0.025924
CCDC174	287.493	0.273423	0.0856871	3.19095	0.00141807	0.0349845
CCDC88A	4027.45	0.397239	0.116884	3.39859	0.000677354	0.0240085
CD36	10144.1	0.387222	0.100266	3.86196	0.000112479	0.0113149
CD84	1859.11	0.338247	0.0839867	4.02739	5.63996e-05	0.00921958
CDC14A	315.906	0.321647	0.109246	2.94425	0.00323734	0.0495304
CDC37L1	92.4652	0.394973	0.125513	3.14687	0.00165031	0.0372905
CDK17	381.602	0.281229	0.0888722	3.16442	0.00155391	0.0368994
CEMIP2	1448.03	0.307765	0.0795758	3.86757	0.000109926	0.0112749
CEP170	819.384	0.321204	0.0807217	3.97915	6.91617e-05	0.00952403
CFLAR	5246.22	0.272594	0.0809582	3.3671	0.000759635	0.0254663
CFLAR-AS1	181.736	0.407642	0.104433	3.90337	9.48606e-05	0.0103378
CHD8	1551.29	0.189489	0.0500231	3.78803	0.000151849	0.0130216
CHD9	1129.64	0.384172	0.098001	3.92008	8.85192e-05	0.00995793
CHST15	4393.29	0.306124	0.0910577	3.36187	0.000774152	0.0257935
CLCN3	669.148	0.340509	0.0904909	3.76291	0.000167949	0.0135821
CLEC12B	413.742	0.385711	0.121863	3.16513	0.00155012	0.0368994
CLEC5A	522.412	0.557539	0.167556	3.32748	0.000876363	0.0274506
CLEC7A	7649.17	0.315138	0.106594	2.95643	0.00311218	0.0493755
CLK4	484.187	0.348039	0.114346	3.04374	0.00233655	0.0424389
CLN5	302.315	0.304347	0.103408	2.94316	0.00324878	0.0495304
CLTC	3834.93	0.248595	0.0815948	3.0467	0.00231368	0.0423489
CMTR2	386.747	0.340096	0.0878317	3.87214	0.000107886	0.0112749
CNST	340.142	0.344617	0.097862	3.52146	0.000429181	0.0194376
CPSF2	1075.93	0.401428	0.101892	3.93973	8.15746e-05	0.00980958
CRYBG1	2111.15	0.289469	0.0756959	3.8241	0.000131252	0.0120109
CYBB	30143	0.328849	0.0955565	3.44141	0.000578695	0.0226753
CYP1B1	2235.35	0.549162	0.147676	3.71868	0.000200265	0.0139408
DAB2	292.148	0.478757	0.144738	3.30774	0.000940519	0.0282928
DAPP1	2024.43	0.368469	0.103713	3.55279	0.000381166	0.0181835
DARS2	209.673	0.326823	0.0889889	3.67262	0.000240073	0.0150398
DDX6	2373.7	0.304502	0.0867332	3.5108	0.000446768	0.0195865
DDX60L	2670.78	0.410617	0.137954	2.97649	0.00291573	0.0476837
DENND4A	798.477	0.283543	0.0929562	3.05029	0.00228623	0.0423489
DENND4C	772.817	0.379557	0.0832444	4.55955	5.12632e-06	0.00287986
DHX36	558.785	0.349109	0.101598	3.43619	0.000589948	0.0227572
DHX57	700.375	0.319929	0.0943112	3.39227	0.000693165	0.024173
DICER1	3676.19	0.324177	0.0845596	3.83371	0.000126224	0.0117906
DMXL1	1097.54	0.264366	0.0725074	3.64605	0.000266299	0.0155644
DMXL2	8720.61	0.295368	0.079135	3.73246	0.000189618	0.013744
DNAJC16	419.847	0.25907	0.0795964	3.25479	0.00113475	0.0313238
DOCK8	6925.02	0.274466	0.0808259	3.39577	0.00068436	0.0240085
DPP8	1303.58	0.261527	0.0789084	3.31431	0.000918687	0.0281856
EBLN3P	1116.14	0.240482	0.0789151	3.04735	0.00230871	0.0423489
EIF4G3	1195.17	0.316018	0.083825	3.76997	0.000163265	0.0135369
ELMOD2	232.755	0.312405	0.106133	2.94353	0.00324493	0.0495304
EML4	1243.13	0.431402	0.120676	3.57488	0.000350387	0.0172532
ERCC4	193.356	0.37864	0.101521	3.72968	0.000191722	0.013744
ERCC5	1365.44	0.351029	0.108121	3.24663	0.00116779	0.0318162
ERCC6	244.185	0.316149	0.0999579	3.16283	0.00156246	0.0368994
ERGIC2	192.62	0.367459	0.119178	3.08328	0.00204735	0.0405509
ERI1	209.215	0.41685	0.137	3.0427	0.00234464	0.0424389
ESF1	201.948	0.493623	0.158815	3.10817	0.00188248	0.0389991
ETNK1	1223.87	0.344775	0.10701	3.22188	0.00127352	0.0333088
EXOC1	949.637	0.382274	0.106404	3.59267	0.000327307	0.0170305
FAM114A2	261.747	0.345971	0.110098	3.14238	0.00167578	0.0376408
FAM208B	767.08	0.333758	0.103013	3.23996	0.00119547	0.0322873
FAM98B	169.727	0.441331	0.148954	2.96287	0.0030479	0.0489066
FBXO38	737.022	0.390993	0.0924519	4.22915	2.34578e-05	0.00699219
FER	250.16	0.334729	0.0978928	3.41934	0.000627728	0.0234546
FNBP4	1802.46	0.296235	0.0828374	3.5761	0.000348759	0.0172532
G2E3	256.738	0.383447	0.106602	3.597	0.000321909	0.0169617
GALNT7	588.59	0.261613	0.0851505	3.07236	0.00212371	0.0411398
GAPVD1	1311.43	0.218318	0.0666964	3.27331	0.00106295	0.0303012
GDAP2	837.916	0.305032	0.0843327	3.617	0.000298032	0.0164245
GIGYF2	766.489	0.252071	0.0849931	2.96578	0.00301918	0.0487306
GK5	607.079	0.362041	0.103351	3.50301	0.000460037	0.0197337
GPR141	543.12	0.283666	0.0875956	3.23836	0.00120219	0.0322873
GPR65	734.136	0.525357	0.133751	3.92788	8.56964e-05	0.00985227
GRK3	3676.93	0.269451	0.0882878	3.05196	0.00227353	0.0423489
GTF2A1	715.746	0.280514	0.0854084	3.28438	0.00102206	0.0297022
HAVCR2	919.435	0.229393	0.0753302	3.04517	0.0023255	0.0423856
HCFC2	250.16	0.303185	0.0968735	3.1297	0.00174985	0.0380727
HEATR1	1362.63	0.27279	0.0724273	3.7664	0.00016562	0.0135369
HLTF	97.5418	0.48905	0.1218	4.01519	5.93974e-05	0.00927486
ICE2	520.656	0.279574	0.0891405	3.13633	0.00171075	0.0379587
IFNAR1	1629.65	0.34866	0.093485	3.72958	0.000191801	0.013744
IFNAR2	1333.48	0.358963	0.0897143	4.00118	6.30272e-05	0.00941987
IFNGR1	4096.55	0.336826	0.0877587	3.8381	0.000123992	0.0117906
INTS2	209.807	0.406	0.111053	3.6559	0.00025628	0.0153135
IPCEF1	730.016	0.484142	0.0940486	5.14778	2.6359e-07	0.00135459
IREB2	1447.54	0.32824	0.0752521	4.36187	1.28958e-05	0.00483364
JARID2	1467.88	0.281654	0.0842587	3.34273	0.000829574	0.0265413
JMJD1C	2623.38	0.279557	0.0897071	3.11633	0.00183118	0.0387402
JRKL	143.341	0.526355	0.143747	3.66167	0.000250577	0.0151534
KDM3B	2340.07	0.207398	0.0677838	3.05969	0.00221566	0.0420346
KDM5A	1873.66	0.258262	0.0656296	3.93515	8.31458e-05	0.00985227
KIAA1551	3116.22	0.463193	0.136432	3.39505	0.000686154	0.0240085
KIAA1586	86.8378	0.431596	0.143302	3.0118	0.00259703	0.0449431
KMT2C	3238.49	0.279305	0.0854463	3.26878	0.00108014	0.0304593
KMT2E	2866.49	0.247172	0.0751914	3.28724	0.00101176	0.0295671
KMT5B	627.453	0.430721	0.119252	3.61186	0.000304007	0.0165652
KRIT1	477.892	0.434688	0.127309	3.41444	0.000639134	0.0234618
LACC1	296.084	0.566099	0.151907	3.72663	0.000194061	0.0138113
LARP4	411.08	0.404637	0.121518	3.32984	0.000868961	0.0273705
LBR	1890.58	0.270623	0.0857423	3.15624	0.00159817	0.0369913
LGALS8	3068.17	0.235199	0.0705171	3.33535	0.000851911	0.0270449
LIG4	266.539	0.388294	0.109977	3.53069	0.000414475	0.0189355
LOC100379224	290.416	0.436738	0.133391	3.27411	0.00105995	0.0303012
LOC101930085	120.538	0.342029	0.11456	2.98557	0.00283047	0.0467102
LOC102724020	59.2301	0.494088	0.139741	3.53575	0.000406613	0.01874
LPAR1	372.613	0.420221	0.127666	3.29156	0.00099632	0.0292143
LPAR6	1359.75	0.45261	0.122783	3.68625	0.000227582	0.0146072
LRRC40	269.982	0.297127	0.0943976	3.14762	0.00164607	0.0372752
LTN1	875.404	0.304342	0.0918184	3.31461	0.000917697	0.0281856
LYSMD3	344.758	0.401097	0.122615	3.27118	0.00107098	0.0304238
LYST	10259	0.369527	0.086862	4.25419	2.09807e-05	0.00645588
MAK16	259.444	0.403101	0.131091	3.07498	0.00210515	0.0409719
MARF1	2301.43	0.252094	0.076236	3.30676	0.000943814	0.0282928
MBD5	81.1434	0.399264	0.126446	3.15758	0.00159087	0.0369913
MBLAC2	77.3185	0.373962	0.123099	3.0379	0.00238231	0.0427839
MDN1	570.542	0.327492	0.103755	3.1564	0.00159727	0.0369913
MEF2C	2251.64	0.339969	0.101366	3.35388	0.000796881	0.0259309
MGA	849.182	0.381888	0.0976214	3.91193	9.15598e-05	0.0101281
MLH3	228.662	0.439778	0.100839	4.36118	1.29365e-05	0.00483364
MNDA	12402.6	0.381086	0.121162	3.14525	0.00165944	0.037416
MON2	1163.84	0.272569	0.077533	3.51552	0.000438887	0.0195236
MORC3	1257.09	0.340335	0.105829	3.21589	0.00130039	0.0335751
MOSMO	135.432	0.388629	0.117514	3.30708	0.000942746	0.0282928
MPZL3	347.874	0.355114	0.108949	3.25944	0.00111631	0.0310693
MRPL35	195.631	0.378614	0.103051	3.67404	0.000238749	0.0150398
MTERF1	108.82	0.375566	0.117036	3.20898	0.00133206	0.0337434
MTIF2	374.913	0.400538	0.113964	3.5146	0.00044041	0.0195236
MTMR10	1170.62	0.347905	0.0855092	4.06862	4.72922e-05	0.00853053
MTR	672.958	0.222769	0.0720832	3.09044	0.0019986	0.0404422
MYSM1	1623.59	0.315011	0.0940164	3.35059	0.000806388	0.0260384
NAA15	499.119	0.330386	0.109955	3.00473	0.00265818	0.0452186
NAB1	487.867	0.300248	0.100486	2.98796	0.00280844	0.0466457
NABP1	928.944	0.39254	0.116584	3.36702	0.000759861	0.0254663
NCOA3	2348.87	0.212908	0.068931	3.08872	0.00201022	0.0404441
NEK9	1426.48	0.242441	0.0809322	2.99561	0.00273898	0.0460556
NEMF	948.582	0.391779	0.132627	2.954	0.00313684	0.0493755
NFE2L2	1144.7	0.326445	0.11049	2.95453	0.00313147	0.0493755
NIPBL	2220.64	0.374612	0.109712	3.4145	0.000639003	0.0234618
NKRF	161.646	0.370028	0.1205	3.07076	0.00213512	0.0411398
NLRC4	1238.3	0.39585	0.120168	3.29413	0.000987258	0.0290949
NUP107	333.427	0.409881	0.110685	3.70313	0.000212954	0.0139736
NUP153	906.936	0.223372	0.0755533	2.95648	0.00311177	0.0493755
NUP50	1626.99	0.276571	0.0797361	3.46858	0.00052321	0.0212989
NUP54	320.825	0.327621	0.100517	3.25937	0.00111662	0.0310693
NUP58	858.79	0.285493	0.0837226	3.40998	0.000649669	0.0237652
PACRGL	128.081	0.409528	0.130336	3.14209	0.00167747	0.0376408
PARG	269.184	0.304339	0.0976033	3.11812	0.00182007	0.0387402
PAXBP1	941.723	0.286868	0.0966674	2.96758	0.00300156	0.0486105
PCNX1	1804.81	0.309241	0.0809896	3.81828	0.000134387	0.0120109
PCYT1A	770.051	0.234926	0.0662208	3.54762	0.000388726	0.0182997
PHAX	244.56	0.403292	0.134263	3.00375	0.00266678	0.0452186
PICALM	5913.47	0.316388	0.0774668	4.08417	4.42347e-05	0.00841425
PIK3C2A	869.789	0.286892	0.0837626	3.42506	0.000614669	0.0231319
PIK3CG	1553.27	0.322122	0.0915938	3.51686	0.000436687	0.0195236
PIKFYVE	1664.94	0.290332	0.093397	3.10858	0.00187986	0.0389991
PIP5K1A	690.097	0.293296	0.0790684	3.7094	0.00020775	0.0139524
POLK	885.4	0.314897	0.102547	3.07075	0.00213524	0.0411398
POLR2B	1455.5	0.323686	0.0904561	3.57837	0.000345741	0.0172532
PPIP5K2	1269.73	0.352774	0.0962461	3.66534	0.000247014	0.0151115
PPP1R3B	180.583	0.432499	0.138813	3.1157	0.00183511	0.0387402
PPP4R2	821.739	0.329104	0.111732	2.94548	0.0032245	0.0495304
PPP4R3B	1592.86	0.351844	0.0958448	3.67098	0.000241622	0.0150467
PRKAA1	1244.14	0.341091	0.0930863	3.66424	0.000248075	0.0151115
PRPF39	428.138	0.421038	0.134851	3.12225	0.00179474	0.0386348
PRR14L	1869.25	0.228171	0.0738583	3.0893	0.00200626	0.0404422
PSME4	848.548	0.295704	0.0806264	3.66759	0.00024485	0.0151115
PTPRE	5113.09	0.310097	0.0830406	3.73428	0.000188249	0.013744
PTPRO	319.775	0.53178	0.139344	3.8163	0.00013547	0.0120109
PUM2	2167.59	0.227633	0.0739794	3.07698	0.00209111	0.0408637
PUM3	211.354	0.404422	0.120599	3.35345	0.000798103	0.0259309
PUS10	207.075	0.396177	0.134625	2.94281	0.00325247	0.0495304
QTRT2	530.61	0.284559	0.0853256	3.33497	0.000853071	0.0270449
RAB3GAP2	714.355	0.260451	0.081228	3.20641	0.001344	0.0339637
RAB8B	2284.51	0.313014	0.0789465	3.96489	7.3431e-05	0.0096651
RABEP1	853.215	0.282088	0.0958055	2.94438	0.00323599	0.0495304
RALGAPB	1145.11	0.250652	0.0667342	3.75598	0.000172665	0.0135821
RANBP2	1310.33	0.422955	0.113958	3.71149	0.00020604	0.0139524
RAPGEF6	366.101	0.35271	0.103882	3.39528	0.000685582	0.0240085
RARS	453.477	0.388518	0.119986	3.23803	0.0012036	0.0322873
RASA1	848.335	0.332391	0.0962198	3.4545	0.000551321	0.0218482
RASA2	689.358	0.288054	0.0968573	2.97401	0.00293936	0.0478997
RBAK	425.827	0.348309	0.1135	3.06881	0.00214914	0.04118
RBM12B	228.736	0.39563	0.126306	3.13232	0.0017343	0.0379587
RBM43	146.994	0.421616	0.123913	3.40252	0.000667671	0.0240085
RBPJ	3056.02	0.259171	0.0754199	3.43638	0.00058955	0.0227572
RC3H2	1146.82	0.24435	0.0811369	3.01157	0.00259899	0.0449431
RECQL	891.272	0.343233	0.105585	3.25077	0.00115095	0.0316874
REL	2288.07	0.251703	0.0837485	3.00547	0.00265174	0.0452186
REV3L	641.881	0.277079	0.084405	3.28273	0.00102806	0.0297937
RGS18	1333.47	0.416813	0.133236	3.12838	0.0017577	0.0380727
RIF1	748.356	0.331869	0.110584	3.00106	0.00269037	0.0455448
RLF	718.22	0.327637	0.107761	3.0404	0.00236268	0.0426179
RNF141	1458.59	0.306859	0.0887137	3.45898	0.000542228	0.0217348
RNF146	831.432	0.349193	0.111428	3.13381	0.00172554	0.0379587
RNF219	187.838	0.354713	0.118655	2.98946	0.00279473	0.0466323
RNF219-AS1	90.3747	0.416867	0.116524	3.57752	0.000346871	0.0172532
RNGTT	223.417	0.490951	0.110568	4.44027	8.98481e-06	0.00361728
RPL7L1	738.15	0.316116	0.0974817	3.24282	0.00118352	0.0321611
RRN3	354.961	0.296865	0.0858037	3.45981	0.00054055	0.0217348
RSPRY1	444.022	0.305441	0.0862008	3.54337	0.000395048	0.0184344
SAMSN1	734.235	0.409827	0.124891	3.28147	0.00103267	0.0298447
SBNO1	1214.76	0.22128	0.075232	2.9413	0.00326834	0.0496275
SCAF11	2978.41	0.359246	0.109032	3.29487	0.000984664	0.0290949
SCRN3	156.643	0.463236	0.123531	3.74996	0.000176861	0.013706
SEC23IP	708.982	0.309725	0.0998358	3.10235	0.00191994	0.0393851
SEH1L	363.398	0.29043	0.089009	3.26293	0.00110268	0.0308455
SENP6	1482.9	0.33605	0.112559	2.98555	0.00283065	0.0467102
SETX	4144.48	0.314608	0.0690881	4.55373	5.27039e-06	0.00287986
SHPRH	440.453	0.31173	0.0891883	3.49519	0.000473724	0.0199843
SLA	2116.45	0.407299	0.125056	3.25693	0.00112626	0.0311718
SLC11A2	604.494	0.287148	0.0938651	3.05915	0.00221965	0.0420346
SLC12A6	2922.17	0.249759	0.0777861	3.21085	0.00132345	0.0337434
SLC16A6	669.399	0.516596	0.11388	4.53633	5.72428e-06	0.00287986
SLC16A7	806.956	0.45586	0.115105	3.96038	7.48302e-05	0.0096651
SLC19A2	86.3194	0.422155	0.116708	3.61719	0.00029782	0.0164245
SLC30A5	511.505	0.314117	0.089482	3.51039	0.000447446	0.0195865
SLC30A6	315.558	0.315734	0.10405	3.03445	0.00240973	0.0430951
SLC35F5	886.989	0.354234	0.104892	3.37714	0.000732429	0.0249594
SLFN11	1977.4	0.344285	0.105362	3.26764	0.00108447	0.0304992
SMARCAD1	405.707	0.355407	0.099458	3.57344	0.000352318	0.0172532
SNX13	671.191	0.261752	0.0870932	3.00543	0.00265207	0.0452186
SPATA13	1367.79	0.25194	0.0837665	3.00764	0.00263283	0.0452186
SRP54	503.484	0.399452	0.121575	3.28564	0.00101751	0.0296524
SRPK1	415.195	0.352728	0.106792	3.30293	0.000956794	0.0285999
ST8SIA4	1702.09	0.438182	0.123736	3.54126	0.00039822	0.0184344
STAG2	2289.91	0.292595	0.0912996	3.20477	0.0013517	0.0340758
STAM2	736.172	0.296597	0.0873274	3.39638	0.000682844	0.0240085
SYNJ1	734.661	0.244161	0.0770346	3.1695	0.00152702	0.0365576
TAB2	1992.72	0.303822	0.0786098	3.86494	0.000111115	0.0112863
TAF1	952.888	0.323086	0.0846588	3.81633	0.000135451	0.0120109
TAF2	502.106	0.335233	0.0839944	3.99114	6.57562e-05	0.00951131
TANK	1193.11	0.323591	0.101516	3.18758	0.00143467	0.0352337
TBC1D15	484.174	0.295282	0.0961108	3.07231	0.00212408	0.0411398
TBL1XR1	1429.49	0.318712	0.101221	3.14868	0.00164009	0.0372752
TEFM	76.6441	0.404166	0.118298	3.41651	0.000634299	0.0234618
TGDS	96.4204	0.413026	0.137368	3.00671	0.00264088	0.0452186
THAP6	98.4324	0.486239	0.139219	3.49263	0.000478289	0.0200154
TIA1	1494.21	0.277698	0.0926616	2.99691	0.00272735	0.0460218
TLR1	1261.74	0.441522	0.104879	4.20983	2.55564e-05	0.00699219
TLR2	6324.89	0.431077	0.0970862	4.44015	8.98961e-06	0.00361728
TLR6	922.837	0.476228	0.101393	4.69686	2.64186e-06	0.00212609
TMEM131	1799.97	0.231135	0.0668663	3.45667	0.0005469	0.0218384
TMEM167A	2959.58	0.305124	0.0795262	3.83677	0.000124663	0.0117906
TMEM168	526.834	0.320625	0.0965902	3.31943	0.000902	0.0281459
TNPO1	1319.58	0.2399	0.0803269	2.98655	0.00282143	0.0467102
TOP1	1058.52	0.337772	0.114805	2.94215	0.00325945	0.0495644
TRAPPC8	1209.39	0.227493	0.076514	2.97322	0.00294696	0.0479488
TRIM38	2394.33	0.350451	0.0929811	3.76906	0.000163864	0.0135369
TRIP12	3413.5	0.218351	0.0679095	3.21533	0.00130295	0.0335751
TSR1	467.964	0.191935	0.0644093	2.97992	0.00288319	0.0474276
TTC37	772.182	0.252641	0.0856122	2.95099	0.00316757	0.0495304
TUBGCP5	134.443	0.386956	0.125773	3.07663	0.00209357	0.0408637
TUG1	3771.28	0.212073	0.0654669	3.23939	0.00119784	0.0322873
TUT4	285.996	0.351873	0.105305	3.34145	0.000833409	0.0265827
TUT7	2097.99	0.372405	0.118124	3.15266	0.00161787	0.0371189
USP9X	1661.29	0.274979	0.0724753	3.79411	0.000148173	0.0128115
USPL1	674.114	0.336206	0.109345	3.07473	0.00210695	0.0409719
UTP14C	339.14	0.343511	0.11586	2.96489	0.00302793	0.0487356
UTP20	162.019	0.364128	0.119871	3.03767	0.00238415	0.0427839
UTP25	246.915	0.372773	0.105247	3.54188	0.000397293	0.0184344
VEZT	385.809	0.33514	0.111006	3.01913	0.00253506	0.0443508
VPS26A	707.709	0.282207	0.0940777	2.99972	0.00270226	0.0456721
VPS50	330.964	0.325455	0.0971817	3.34893	0.000811241	0.0261145
WASHC4	3006.27	0.371724	0.100552	3.69684	0.000218297	0.0141853
WDR36	494.464	0.398988	0.102705	3.88479	0.000102418	0.0109147
WSB1	5112.73	0.470231	0.112535	4.17852	2.93412e-05	0.00705074
YIPF6	313.18	0.328334	0.0966225	3.39811	0.000678522	0.0240085
YTHDC2	838.753	0.416805	0.0988355	4.21716	2.47401e-05	0.00699219
ZC3H13	1300.48	0.393187	0.127439	3.08529	0.00203355	0.0404695
ZDHHC17	705.243	0.264974	0.0899857	2.94462	0.00323347	0.0495304
ZEB2	7136.17	0.395027	0.0914783	4.31826	1.57265e-05	0.00530742
ZFYVE16	983.278	0.389322	0.10817	3.59918	0.000319225	0.016953
ZKSCAN1	1281.17	0.284008	0.0917071	3.0969	0.00195556	0.0398812
ZNF141	269.723	0.435184	0.141315	3.07954	0.0020732	0.0407703
ZNF146	818.717	0.438967	0.116837	3.75708	0.000171909	0.0135821
ZNF160	400.537	0.313895	0.0872828	3.59629	0.000322783	0.0169617
ZNF189	169.277	0.41701	0.1272	3.27839	0.00104402	0.0300896
ZNF217	2634.73	0.443849	0.130668	3.39678	0.000681839	0.0240085
ZNF22	290.162	0.352509	0.0939793	3.75093	0.000176183	0.013706
ZNF224	464.291	0.371323	0.119882	3.09739	0.00195233	0.0398812
ZNF225	63.3293	0.478595	0.161575	2.96206	0.00305585	0.0489591
ZNF254	124.863	0.48446	0.130351	3.71658	0.000201941	0.0139408
ZNF267	709.168	0.37919	0.120998	3.13385	0.0017253	0.0379587
ZNF268	121.266	0.608248	0.146824	4.1427	3.43244e-05	0.00732862
ZNF28	140.838	0.502088	0.138175	3.63371	0.000279377	0.0161483
ZNF280C	75.3218	0.362536	0.116592	3.10943	0.00187446	0.0389991
ZNF292	993.956	0.319605	0.106076	3.01297	0.00258701	0.0449431
ZNF33A	940.755	0.399677	0.135759	2.94402	0.00323982	0.0495304
ZNF35	65.0688	0.40428	0.13759	2.93829	0.00330033	0.0499682
ZNF37A	321.998	0.508106	0.127482	3.98572	6.72756e-05	0.00951131
ZNF43	118.657	0.482644	0.130365	3.70224	0.000213705	0.0139736
ZNF430	297.076	0.445469	0.123069	3.61965	0.000294998	0.0164245
ZNF449	182.545	0.581993	0.115945	5.01956	5.1791e-07	0.00135459
ZNF45	193.379	0.350632	0.117814	2.97615	0.00291896	0.0476837
ZNF451	622.189	0.368101	0.107218	3.43319	0.000596528	0.0227572
ZNF468	228.543	0.393268	0.124591	3.15647	0.00159693	0.0369913
ZNF493	77.9847	0.502783	0.139464	3.60512	0.000312011	0.0167294
ZNF506	199.236	0.499478	0.133427	3.74346	0.000181504	0.013744
ZNF564	108.3	0.389826	0.119063	3.27412	0.00105993	0.0303012
ZNF611	203.349	0.37699	0.116423	3.23811	0.00120327	0.0322873
ZNF616	63.5217	0.513423	0.162982	3.15018	0.00163171	0.0372728
ZNF621	575.17	0.261859	0.0888427	2.94744	0.00320413	0.0495304
ZNF638	1368.98	0.392544	0.116246	3.37684	0.000733247	0.0249594
ZNF644	427.192	0.455192	0.112352	4.05148	5.08944e-05	0.00875045
ZNF654	417.276	0.423339	0.107225	3.94814	7.87592e-05	0.00969387
ZNF701	149.733	0.58901	0.122547	4.80639	1.53677e-06	0.00200971
ZNF75A	187.758	0.378889	0.125887	3.00976	0.00261456	0.0450634
ZNF761	191.425	0.491594	0.132104	3.72128	0.000198219	0.0139179
ZNF765-ZNF761	193.598	0.501554	0.133121	3.76765	0.000164794	0.0135369
ZNF766	193.349	0.41448	0.135035	3.06942	0.00214475	0.0411713
ZNF770	765.892	0.438568	0.096859	4.5279	5.95718e-06	0.00287986
ZNF780B	223.013	0.479943	0.152468	3.14783	0.0016449	0.0372752
ZNF782	61.9449	0.485906	0.153171	3.17231	0.00151231	0.0363719
ZNF816	79.2304	0.577701	0.161968	3.56676	0.00036142	0.0174248
ZNF84	167.695	0.373992	0.125547	2.9789	0.00289284	0.0475094
ZNF841	174.024	0.357372	0.10782	3.31452	0.000918	0.0281856
ZNF845	117.384	0.503208	0.161116	3.12326	0.00178862	0.0385826
ZSWIM6	1985.68	0.239483	0.0674227	3.55196	0.00038237	0.0181835
