## Supplementary material for "The Acute Effects of Lipoprotein Apheresis on Monocyte Subset Distribution and Transcriptome in Patients With and Without Elevated Lipoprotein(a)": Table S5

### Sheet: Sheet1
Symbols	baseMean	log2FoldChange	lfcSE	stat	pvalue	padj
CRIP1	1416.79	-0.630654	0.117656	-5.36015	8.3153e-08	0.000869946
RPS11	11387.1	-0.389598	0.0768287	-5.07099	3.95753e-07	0.00135459
GAS2L1	625.289	-0.658529	0.133146	-4.94591	7.57875e-07	0.00158578
CCNQ	194.844	-0.44134	0.0937676	-4.70674	2.51711e-06	0.00212609
RPL36	1790.62	-0.50417	0.107014	-4.71126	2.46195e-06	0.00212609
RPS29	2483.76	-0.372964	0.0785577	-4.74765	2.05799e-06	0.00212609
BCL7C	363.835	-0.487992	0.107167	-4.55356	5.27461e-06	0.00287986
CBX4	836.768	-0.555426	0.120535	-4.608	4.0656e-06	0.00287986
DBP	317.578	-0.573461	0.125679	-4.56289	5.04553e-06	0.00287986
NENF	223.435	-0.470973	0.104095	-4.52443	6.05591e-06	0.00287986
S100A6	8763.58	-0.34571	0.0759485	-4.5519	5.31643e-06	0.00287986
CCDC85B	357.492	-0.629185	0.139562	-4.50827	6.53595e-06	0.002973
LPCAT4	228.921	-0.538176	0.119793	-4.49255	7.03758e-06	0.0030678
SSR4	1053.01	-0.402198	0.0925905	-4.34384	1.40016e-05	0.00494258
ZDHHC1	215.445	-0.581587	0.13397	-4.34116	1.4173e-05	0.00494258
MRPL34	383.357	-0.452759	0.105135	-4.30645	1.65896e-05	0.00542375
THAP11	650.323	-0.342221	0.0802634	-4.26372	2.0105e-05	0.0063739
ATP5F1E	1651.49	-0.392037	0.0933501	-4.19964	2.67337e-05	0.00699219
FAU	3125.98	-0.514126	0.122376	-4.20119	2.65516e-05	0.00699219
ATP5MG	1340.59	-0.345659	0.0829718	-4.16598	3.10012e-05	0.00705074
RPL28	9780.98	-0.388163	0.0931642	-4.16644	3.09395e-05	0.00705074
RRAS	678.57	-0.51038	0.122281	-4.17382	2.99536e-05	0.00705074
ZNF408	177.36	-0.541817	0.129793	-4.17447	2.9868e-05	0.00705074
EMC6	228.72	-0.483754	0.116532	-4.15126	3.30649e-05	0.00726069
GPS2	698.383	-0.273495	0.0659095	-4.14955	3.33123e-05	0.00726069
RPL18	5794.55	-0.393477	0.0951306	-4.13618	3.53135e-05	0.00738899
RPS21	1600.36	-0.526402	0.127446	-4.13039	3.62151e-05	0.00742906
COMMD4	229.32	-0.454643	0.110707	-4.10674	4.01288e-05	0.00799588
COX5B	1187.25	-0.379405	0.0925083	-4.1013	4.10833e-05	0.00799588
ELOF1	452.602	-0.414631	0.101123	-4.10025	4.1271e-05	0.00799588
ELOB	1116.59	-0.414789	0.101686	-4.0791	4.52101e-05	0.00844621
PRMT7	224.716	-0.413242	0.101429	-4.07421	4.61717e-05	0.00847453
UQCR11	745.227	-0.454629	0.111979	-4.05995	4.9083e-05	0.00870349
MT2A	384.688	-0.630854	0.155732	-4.0509	5.10206e-05	0.00875045
GPX4	1932.57	-0.368399	0.091149	-4.04172	5.30609e-05	0.0089536
COA3	228.965	-0.416074	0.103075	-4.03661	5.42283e-05	0.00900534
RPL37A	4724.95	-0.385356	0.0958668	-4.0197	5.82717e-05	0.00927486
RPS15	3236.23	-0.389536	0.0969873	-4.01636	5.9103e-05	0.00927486
RPLP1	10867.9	-0.461346	0.115238	-4.0034	6.24375e-05	0.00941987
RPS12	4042.36	-0.345948	0.0864126	-4.00344	6.2427e-05	0.00941987
ABHD12	409.537	-0.349874	0.0875512	-3.99622	6.43621e-05	0.0094839
GUK1	1000.09	-0.419978	0.105343	-3.98676	6.69825e-05	0.00951131
COX14	270.482	-0.394252	0.0994964	-3.96248	7.41757e-05	0.0096651
MPG	491.34	-0.536642	0.135333	-3.96533	7.3293e-05	0.0096651
MXD4	1406.06	-0.413676	0.104747	-3.94928	7.83878e-05	0.00969387
RPL32	5069.32	-0.354747	0.0896905	-3.95523	7.64606e-05	0.00969387
RPS16	5462.1	-0.352841	0.08926	-3.95296	7.71908e-05	0.00969387
COX5A	751.904	-0.363196	0.0921816	-3.94	8.14805e-05	0.00980958
NR1D1	138.804	-0.653953	0.166462	-3.92854	8.5462e-05	0.00985227
RPL13AP5	2354.16	-0.374781	0.0953087	-3.93229	8.41403e-05	0.00985227
MARCH2	851.939	-0.33098	0.084427	-3.92031	8.84368e-05	0.00995793
UBXN1	1029.69	-0.382023	0.0976825	-3.91086	9.19679e-05	0.0101281
EIF4EBP1	720.018	-0.419329	0.10762	-3.89637	9.76445e-05	0.0105315
TRIM39-RPP21	207.949	-0.388798	0.100135	-3.88275	0.000103284	0.0109147
ADGRE5	8733.53	-0.389972	0.100772	-3.86983	0.000108913	0.0112749
PIN1	373.174	-0.444952	0.115471	-3.85335	0.000116513	0.0116091
RPL34	3391.8	-0.317965	0.0826421	-3.8475	0.00011933	0.0117777
ECI1	260.8	-0.479278	0.124896	-3.83743	0.000124331	0.0117906
XKR8	398.778	-0.465477	0.121353	-3.83572	0.000125199	0.0117906
SSSCA1	154.006	-0.460585	0.120533	-3.82124	0.000132782	0.0120109
SERTAD3	521.859	-0.511109	0.134413	-3.80252	0.000143233	0.0125925
HLA-B	63660.1	-0.366717	0.0966206	-3.79543	0.000147387	0.0128115
AKR1A1	1020.3	-0.357931	0.094769	-3.77688	0.000158807	0.0135077
GNA11	134.481	-0.480175	0.127286	-3.77241	0.000161676	0.0135369
NDUFB7	377.408	-0.524108	0.139372	-3.7605	0.000169573	0.0135821
NOSIP	409.155	-0.384719	0.102344	-3.75907	0.000170549	0.0135821
PSMD9	472.864	-0.286751	0.0767339	-3.73695	0.000186267	0.013744
RARRES3	345.814	-0.378263	0.101377	-3.73125	0.000190528	0.013744
RPL8	10064.7	-0.415266	0.111228	-3.73346	0.000188864	0.013744
SAC3D1	115.829	-0.532653	0.142162	-3.7468	0.000179106	0.013744
SIVA1	320.811	-0.510452	0.136424	-3.74166	0.000182812	0.013744
TSNARE1	189.901	-0.400782	0.107155	-3.74022	0.000183861	0.013744
NR1H3	116.463	-0.494451	0.132858	-3.72166	0.000197921	0.0139179
ATP6V1F	1273	-0.343913	0.0927634	-3.70742	0.00020938	0.0139524
MRPL55	172.981	-0.478794	0.129129	-3.70787	0.000209012	0.0139524
TBCB	645.697	-0.343128	0.0924089	-3.71315	0.000204697	0.0139524
TOMM7	923.328	-0.330209	0.0894109	-3.69316	0.000221484	0.0143035
UBL5	437.528	-0.348166	0.094644	-3.67869	0.000234435	0.0149552
TMEM160	230.116	-0.496414	0.135126	-3.67372	0.000239041	0.0150398
ATF4	3518.72	-0.344747	0.0942583	-3.65747	0.000254713	0.0153135
RPLP2	5537.66	-0.349191	0.0955807	-3.65337	0.000258825	0.0153135
TESK1	596.825	-0.457199	0.125153	-3.65311	0.00025908	0.0153135
ADRM1	802.268	-0.423824	0.116151	-3.6489	0.000263362	0.0154792
ARL8A	1221.12	-0.289326	0.0797601	-3.62745	0.000286231	0.0164245
CLPP	288.902	-0.430909	0.119141	-3.61679	0.000298284	0.0164245
DDAH2	314.969	-0.417155	0.115279	-3.61866	0.000296134	0.0164245
NDUFAB1	294.547	-0.365769	0.100977	-3.62231	0.000291983	0.0164245
TMEM147	552.11	-0.436331	0.120486	-3.62141	0.000292997	0.0164245
ATP5ME	287.075	-0.475252	0.131578	-3.61194	0.00030391	0.0165652
COX6A1	571.14	-0.346341	0.0959302	-3.61035	0.000305785	0.0165758
IRF2BP1	288.84	-0.463884	0.128658	-3.60556	0.000311477	0.0167294
RPL30	6044.11	-0.267891	0.0745155	-3.59511	0.000324254	0.0169617
RPL13A	9823.92	-0.287872	0.0801546	-3.59146	0.000328824	0.0170305
CDKN2D	826.412	-0.511835	0.142623	-3.58874	0.000332286	0.0170975
PPP2R5B	482.277	-0.347675	0.0969374	-3.5866	0.000335021	0.0170975
BCL7B	718.065	-0.299369	0.083677	-3.57767	0.000346669	0.0172532
FAM96B	365.917	-0.431343	0.120641	-3.57542	0.000349665	0.0172532
MRPL52	193.42	-0.377784	0.105733	-3.573	0.000352914	0.0172532
MTX1	149.35	-0.393719	0.110022	-3.57857	0.000345485	0.0172532
ACOT8	287.239	-0.345211	0.0966629	-3.57128	0.000355234	0.0172859
SF3B5	929.163	-0.359227	0.100714	-3.56679	0.000361383	0.0174248
MOB2	294.829	-0.371163	0.104224	-3.56121	0.000369148	0.0177157
HIGD2A	1315.77	-0.403973	0.113901	-3.54672	0.000390063	0.0182997
LGALS1	3053.42	-0.398643	0.112827	-3.53324	0.000410503	0.0188363
NDUFA2	460.242	-0.378175	0.107227	-3.52687	0.0004205	0.0191272
DDA1	542.038	-0.316807	0.0900547	-3.51794	0.00043491	0.0195236
DPH7	289.669	-0.307359	0.0874093	-3.51632	0.00043757	0.0195236
NDUFB2	347.036	-0.430444	0.122595	-3.51111	0.000446235	0.0195865
BRMS1	586.445	-0.331211	0.09453	-3.50377	0.000458727	0.0197337
CCS	218.361	-0.387543	0.110669	-3.50183	0.000462079	0.0197337
LGALS3	3133.45	-0.327135	0.0932782	-3.50709	0.000453034	0.0197337
OAZ1	16329.8	-0.29745	0.084915	-3.50291	0.000460209	0.0197337
TEX264	572.043	-0.40075	0.11446	-3.50121	0.000463146	0.0197337
UROD	388.007	-0.343923	0.098274	-3.49963	0.000465897	0.0197337
ZNF296	260.758	-0.525647	0.150173	-3.50026	0.0004648	0.0197337
CUEDC2	432.08	-0.306971	0.0878669	-3.49359	0.000476574	0.0200154
CHCHD2	1267.98	-0.306649	0.0879005	-3.48859	0.000485578	0.0202395
CIB1	938.054	-0.319621	0.0916483	-3.48748	0.000487602	0.0202432
DAD1	643.435	-0.316071	0.0907936	-3.48121	0.000499159	0.0204822
SNRPB	1681.68	-0.33451	0.0960913	-3.48117	0.000499232	0.0204822
RABAC1	513.994	-0.466189	0.133969	-3.47983	0.000501724	0.020504
TYROBP	8966.08	-0.384851	0.111091	-3.46429	0.00053163	0.0215578
MIR762HG	102.586	-0.368506	0.106418	-3.46282	0.000534537	0.021592
HLA-A	25275.4	-0.361127	0.104522	-3.45504	0.000550203	0.0218482
PTPMT1	391.718	-0.276593	0.0801272	-3.45192	0.000556618	0.0219749
LAMTOR4	923.627	-0.394034	0.114355	-3.44571	0.000569554	0.022401
EHMT2	607.407	-0.342595	0.0997653	-3.43401	0.000594717	0.0227572
HAUS7	188.994	-0.379045	0.110355	-3.43479	0.000593021	0.0227572
MRPS34	526.824	-0.363521	0.105768	-3.43698	0.000588244	0.0227572
SLMO2-ATP5E	1457.39	-0.254907	0.0742691	-3.4322	0.000598697	0.0227572
SSNA1	506.129	-0.395278	0.114931	-3.43926	0.000583307	0.0227572
OST4	901.541	-0.340317	0.0992042	-3.43047	0.000602546	0.0227575
UBB	4589.89	-0.281045	0.0821439	-3.42137	0.000623064	0.0233638
CDC42EP4	487.59	-0.363336	0.106409	-3.41453	0.000638931	0.0234618
TSEN54	128.112	-0.455593	0.133282	-3.41826	0.000630219	0.0234618
ASB6	711.974	-0.369302	0.108472	-3.4046	0.000662611	0.0240085
CYBA	7666.61	-0.467773	0.137485	-3.40235	0.000668099	0.0240085
P2RX5-TAX1BP3	782.781	-0.346263	0.101692	-3.40502	0.000661581	0.0240085
RPL18A	952.791	-0.299279	0.0880901	-3.39743	0.000680232	0.0240085
UBALD2	1174.41	-0.445544	0.131145	-3.39734	0.000680435	0.0240085
ATOX1	222.967	-0.392722	0.115858	-3.38967	0.000699774	0.0242418
CUTA	521.389	-0.327941	0.096731	-3.39023	0.000698337	0.0242418
RPL13	13456.9	-0.472395	0.139453	-3.38749	0.00070535	0.0242622
SCAND1	745.725	-0.469372	0.138592	-3.38673	0.00070732	0.0242622
SELPLG	5447.12	-0.348146	0.102762	-3.38788	0.000704345	0.0242622
HLA-E	26601.9	-0.241732	0.0715978	-3.37625	0.000734801	0.0249594
ALYREF	519.886	-0.318473	0.0943937	-3.37388	0.00074118	0.0250946
MRPL41	269.672	-0.403445	0.119688	-3.3708	0.000749493	0.0252942
C19orf38	2892.86	-0.308873	0.0917549	-3.36628	0.000761897	0.0254663
RPS5	3068.33	-0.350553	0.104323	-3.36028	0.000778641	0.0258608
NDUFC2	452.893	-0.301251	0.0896924	-3.35872	0.00078305	0.025924
PYCARD	1717.7	-0.438089	0.130485	-3.35739	0.000786821	0.025924
RPS19	4765.23	-0.402829	0.120054	-3.35539	0.000792534	0.025924
ZFAND2A	171.785	-0.490169	0.14609	-3.35525	0.000792935	0.025924
HSD17B10	465.71	-0.289254	0.0863001	-3.35172	0.000803099	0.0260125
NDUFA3	306.823	-0.436624	0.130476	-3.34639	0.000818726	0.0262746
PASK	59.4604	-0.450721	0.135209	-3.33351	0.000857561	0.0271051
RPP21	128.446	-0.499139	0.149931	-3.32913	0.000871187	0.0273705
NOP53	3124.7	-0.349419	0.105306	-3.31814	0.000906178	0.0281459
ZNF581	443.019	-0.446793	0.134657	-3.318	0.000906629	0.0281459
IRF2BP2	5042.53	-0.331444	0.0999629	-3.31567	0.000914228	0.0281856
IDH3G	1194.22	-0.29294	0.0884758	-3.31097	0.000929744	0.0282928
PSMB3	1243.85	-0.323503	0.097694	-3.3114	0.000928317	0.0282928
PYCARD-AS1	540.59	-0.484674	0.146559	-3.30703	0.000942921	0.0282928
VAMP5	455.82	-0.44355	0.13403	-3.30933	0.000935195	0.0282928
TAGLN2	7312.68	-0.32992	0.0999263	-3.30163	0.000961243	0.0286511
NDUFB11	675.378	-0.388556	0.117792	-3.29866	0.000971467	0.0288735
SELENOW	690.779	-0.311175	0.0944585	-3.29431	0.000986654	0.0290949
EVA1B	247.573	-0.516122	0.156809	-3.2914	0.000996894	0.0292143
UBA52	7256.02	-0.334236	0.102104	-3.27349	0.00106227	0.0303012
LRRC45	145.272	-0.370815	0.113403	-3.26989	0.00107589	0.0304238
UBE2L6	2036.72	-0.36473	0.111977	-3.25717	0.00112529	0.0311718
FAM173A	185.738	-0.469665	0.14454	-3.24937	0.00115662	0.0317305
TMUB1	385.926	-0.436387	0.13439	-3.24716	0.00116562	0.0318162
MIF	610.171	-0.470018	0.145191	-3.23723	0.00120695	0.0322943
GSTP1	5157.62	-0.389263	0.120328	-3.23503	0.00121631	0.0324234
MED30	151.273	-0.378367	0.116973	-3.23464	0.00121797	0.0324234
POLR2J	332.753	-0.376941	0.116611	-3.23247	0.00122723	0.032587
RPS9	6650.59	-0.290702	0.0899588	-3.2315	0.00123141	0.0326151
CMTM7	1363.41	-0.384883	0.119156	-3.23008	0.00123754	0.0326418
DNASE2	636.712	-0.333822	0.103356	-3.22983	0.00123866	0.0326418
RPS8	6658.95	-0.238619	0.0739244	-3.22789	0.00124709	0.0327815
ANAPC11	326.315	-0.37199	0.115326	-3.22556	0.00125725	0.0329658
C19orf24	398.356	-0.421006	0.130837	-3.21779	0.00129184	0.0334599
MIF-AS1	712.536	-0.466061	0.144841	-3.21773	0.00129209	0.0334599
UNC93B1	4360.56	-0.358188	0.111278	-3.21886	0.001287	0.0334599
GFER	274.269	-0.408846	0.127244	-3.21308	0.00131318	0.0336624
JOSD2	295.261	-0.492209	0.153218	-3.21247	0.00131599	0.0336624
NDUFB4	483.431	-0.320574	0.0997808	-3.21278	0.00131456	0.0336624
ADAP1	1988	-0.348132	0.108478	-3.20923	0.00133092	0.0337434
NDUFS7	574.735	-0.453655	0.141622	-3.20329	0.00135866	0.034169
C9orf16	598.368	-0.447218	0.139646	-3.20252	0.00136233	0.0341791
TRAPPC12	873.888	-0.234432	0.0732371	-3.20101	0.00136948	0.0342764
SENP3	862.587	-0.201007	0.0628901	-3.19617	0.00139267	0.0347735
SORBS3	368.555	-0.462823	0.144912	-3.19383	0.001404	0.0348899
RAB32	1062.13	-0.281922	0.0882965	-3.1929	0.00140852	0.0349194
AP2S1	1426.03	-0.289701	0.0907912	-3.19085	0.00141854	0.0349845
CNPY2	328.425	-0.285346	0.0895968	-3.18478	0.00144862	0.0354017
MRPL54	304.033	-0.406547	0.127636	-3.18521	0.00144647	0.0354017
NAA10	348.212	-0.342071	0.107428	-3.18418	0.00145167	0.0354017
C19orf70	241.022	-0.469492	0.14748	-3.18343	0.0014554	0.0354101
EMC8	417.005	-0.335372	0.10547	-3.17979	0.00147383	0.0357754
ISG20	133.05	-0.415321	0.130645	-3.179	0.00147782	0.0357892
HLA-DPB1	7357.21	-0.362506	0.114078	-3.17771	0.00148442	0.035866
RALY	2162.98	-0.296015	0.0932917	-3.17301	0.00150867	0.0363681
SELENOH	615.408	-0.360135	0.113574	-3.17092	0.00151955	0.0364623
PHKG2	757.347	-0.3212	0.101397	-3.16775	0.00153625	0.0366946
RPS14	8400.09	-0.270279	0.0854435	-3.16325	0.00156019	0.0368994
TMEM219	1164.89	-0.377365	0.119309	-3.16292	0.00156197	0.0368994
ATP6V0B	2760.51	-0.357999	0.113218	-3.16203	0.00156674	0.0369079
RUNX3	1694.6	-0.376212	0.119	-3.16145	0.00156987	0.0369079
HSPB1	157.662	-0.49921	0.158025	-3.15906	0.00158278	0.0369913
SMDT1	492.426	-0.372674	0.118066	-3.15649	0.00159682	0.0369913
WRNIP1	606.058	-0.231606	0.0733451	-3.15776	0.00158988	0.0369913
CST3	19972	-0.433877	0.137543	-3.15447	0.00160789	0.0371189
DDTL	148.027	-0.445931	0.141417	-3.1533	0.00161435	0.0371189
UBALD1	408.679	-0.401851	0.127414	-3.1539	0.00161107	0.0371189
POLR2L	511.609	-0.473911	0.150367	-3.1517	0.00162322	0.03716
ACSS1	881.281	-0.198855	0.0631451	-3.14918	0.00163732	0.0372752
LINC01637	61.9898	-0.478244	0.152229	-3.14161	0.0016802	0.0376408
GADD45GIP1	155.363	-0.438855	0.139784	-3.13952	0.00169227	0.0378303
METTL26	391.077	-0.422166	0.134663	-3.13499	0.00171859	0.0379587
PFKL	2468.51	-0.323987	0.103423	-3.13263	0.00173247	0.0379587
PLD4	267.405	-0.463972	0.147984	-3.13528	0.00171688	0.0379587
SMAD7	315.909	-0.448988	0.14329	-3.13343	0.00172777	0.0379587
ZNHIT1	562.67	-0.260213	0.0829949	-3.13529	0.00171683	0.0379587
CYB561	220.079	-0.391723	0.125135	-3.1304	0.00174568	0.0380727
SLC25A28	592.874	-0.324665	0.103769	-3.12874	0.00175555	0.0380727
STUB1	867.061	-0.298925	0.0955396	-3.1288	0.00175521	0.0380727
RPS17	4111.7	-0.289923	0.0928253	-3.12332	0.00178822	0.0385826
CARD9	1016.51	-0.31084	0.099718	-3.1172	0.0018258	0.0387402
CLP1	190.03	-0.449209	0.144072	-3.11795	0.00182112	0.0387402
FKBP8	3076.57	-0.331086	0.106131	-3.11959	0.00181104	0.0387402
IGSF8	276.905	-0.434302	0.139403	-3.11545	0.00183666	0.0387402
RPL10	10614.2	-0.25557	0.0819342	-3.11921	0.00181338	0.0387402
TTC7A	3533.79	-0.318936	0.102352	-3.11607	0.0018328	0.0387402
CNPY3-GNMT	597.005	-0.332145	0.106644	-3.11452	0.00184246	0.0387844
CISD3	252.406	-0.368533	0.118388	-3.11293	0.00185241	0.0389148
ARL2-SNX15	630.632	-0.276031	0.0888024	-3.10838	0.00188117	0.0389991
BLVRB	1378.74	-0.374065	0.12029	-3.1097	0.00187275	0.0389991
SNRPA	834.64	-0.317463	0.102173	-3.1071	0.0018893	0.0390631
NCBP2-AS2	306.077	-0.452393	0.145723	-3.10447	0.0019062	0.0393126
PEX16	279.754	-0.405299	0.130584	-3.10374	0.0019109	0.0393126
SDF2L1	116.538	-0.483634	0.156102	-3.0982	0.001947	0.0398621
MKNK2	3640.19	-0.381297	0.123273	-3.0931	0.00198074	0.0402379
UQCR10	547.797	-0.254257	0.0821948	-3.09335	0.0019791	0.0402379
INO80E	855.115	-0.323091	0.104568	-3.08978	0.00200304	0.0404422
RNF187	1192.9	-0.325156	0.105214	-3.09043	0.00199864	0.0404422
BBC3	360.999	-0.454745	0.147258	-3.08808	0.00201452	0.0404528
SSBP4	1322	-0.428933	0.139005	-3.08574	0.00203046	0.0404695
ZNF703	1698.27	-0.435987	0.141227	-3.08713	0.00202099	0.0404695
TOR3A	802.745	-0.298061	0.0966451	-3.08408	0.00204182	0.0405342
PHPT1	374.729	-0.356737	0.115717	-3.08283	0.00205042	0.0405509
NDUFB9	735.05	-0.262685	0.0852533	-3.08123	0.00206144	0.0406155
CTSH	4784.6	-0.193665	0.0629366	-3.07715	0.00208993	0.0408637
POP7	159.94	-0.382711	0.124359	-3.07748	0.00208761	0.0408637
ALKBH5	2118.16	-0.292741	0.095311	-3.07143	0.0021304	0.0411398
ZNF503	183.508	-0.498418	0.162369	-3.06966	0.00214303	0.0411713
ALKBH7	417.302	-0.484256	0.157981	-3.06527	0.00217471	0.0415939
MCRIP2	298.88	-0.454159	0.148244	-3.0636	0.00218693	0.0417512
PEPD	946.561	-0.339104	0.110748	-3.06193	0.00219911	0.0419073
STX11	4647.31	-0.281746	0.0920835	-3.05968	0.00221576	0.0420346
TSR3	372.796	-0.413224	0.135091	-3.05885	0.00222186	0.0420346
CYC1	1084.38	-0.399923	0.130796	-3.0576	0.00223117	0.0421345
CD74	89952.7	-0.311389	0.102065	-3.05088	0.00228168	0.0423489
CENPB	1555.42	-0.377668	0.123743	-3.05203	0.00227299	0.0423489
ID1	98.1006	-0.479116	0.157277	-3.04631	0.00231668	0.0423489
NDUFV1	768.057	-0.297097	0.0974729	-3.048	0.00230373	0.0423489
NOL12	321.692	-0.303288	0.0994884	-3.04848	0.00230003	0.0423489
NPRL2	250.818	-0.288734	0.0945507	-3.05375	0.00226	0.0423489
PIK3R6	479.306	-0.295495	0.0967353	-3.05468	0.00225302	0.0423489
PTRHD1	263.837	-0.320609	0.105025	-3.0527	0.0022679	0.0423489
TMEM134	239.567	-0.398285	0.130696	-3.04742	0.00230815	0.0423489
UNC119	1449.33	-0.322111	0.105575	-3.05103	0.00228058	0.0423489
ZNF787	672.621	-0.339818	0.111399	-3.05045	0.00228499	0.0423489
EEF1D	3036.55	-0.290012	0.0952907	-3.04344	0.00233887	0.0424389
USF2	1749.83	-0.291568	0.0958136	-3.04307	0.00234175	0.0424389
PGLS	2108.14	-0.331327	0.108933	-3.04157	0.00235346	0.0425248
SLC25A5	3053.18	-0.271774	0.0894321	-3.03889	0.00237454	0.0427581
ASCC2	1003.33	-0.181895	0.0599107	-3.03611	0.00239652	0.0429323
SYNGR2	3208.56	-0.39518	0.130274	-3.03346	0.00241769	0.0431636
HLA-F	4131.8	-0.384631	0.126896	-3.03108	0.00243677	0.0433822
NPC2	4344.14	-0.275707	0.0909785	-3.03046	0.0024418	0.0433822
AURKAIP1	590.632	-0.433379	0.14308	-3.02893	0.00245424	0.0434455
CORO1B	1918.08	-0.37407	0.123498	-3.02896	0.00245393	0.0434455
POLR2E	2026.97	-0.300266	0.0991624	-3.02802	0.0024616	0.0435021
TSPAN4	498.272	-0.442798	0.14629	-3.02684	0.00247123	0.0435987
DGCR6L	250.846	-0.41594	0.137495	-3.02513	0.00248527	0.0437726
ARRB2	9519.31	-0.240801	0.0796261	-3.02415	0.00249331	0.0438403
RPS2	8020.03	-0.370424	0.122538	-3.02294	0.00250333	0.0439426
HINT2	96.4916	-0.389216	0.128869	-3.02025	0.00252569	0.0442608
POLD4	1080.57	-0.370338	0.12277	-3.01652	0.00255697	0.0445851
NME2	1330.37	-0.265247	0.0880221	-3.01341	0.00258329	0.0449431
TPI1	3554.24	-0.249595	0.0828512	-3.01256	0.00259052	0.0449431
LRPAP1	1698.04	-0.253626	0.0842348	-3.01094	0.00260441	0.0449626
DUT	488.113	-0.301922	0.100452	-3.00564	0.00265023	0.0452186
REPIN1	1367.39	-0.393187	0.130881	-3.00416	0.0026632	0.0452186
TADA3	1261.04	-0.211612	0.0704286	-3.00463	0.00265906	0.0452186
ZFAND2B	358.792	-0.265852	0.0884975	-3.00406	0.002664	0.0452186
BAX	548.91	-0.273692	0.091378	-2.99516	0.00274301	0.0460556
IER5L	694.393	-0.470376	0.157005	-2.99592	0.00273615	0.0460556
RFXANK	403.022	-0.316598	0.105719	-2.99472	0.00274696	0.0460556
NDUFC2-KCTD14	333.207	-0.318548	0.106539	-2.98996	0.0027901	0.0466323
PFN1	14469.1	-0.281982	0.0943115	-2.9899	0.00279067	0.0466323
MICAL1	2646.04	-0.248377	0.0831175	-2.98826	0.00280569	0.0466457
EPB41L4A-AS1	157.761	-0.347372	0.116322	-2.9863	0.0028238	0.0467102
AP2A1	3010.52	-0.323619	0.108585	-2.98031	0.00287953	0.0474276
UBE2D2	1295.84	-0.212462	0.0713335	-2.97843	0.00289725	0.0475094
UQCRQ	410.14	-0.303877	0.102113	-2.97587	0.00292155	0.0476837
PAQR4	349.956	-0.405216	0.136419	-2.97039	0.00297426	0.0482656
ZBTB22	391.826	-0.334843	0.112733	-2.97024	0.00297565	0.0482656
THAP4	367.45	-0.359405	0.121138	-2.96692	0.003008	0.0486394
NAA38	296.348	-0.316012	0.106567	-2.96539	0.00302295	0.0487306
EFNB1	267.681	-0.353968	0.119548	-2.9609	0.00306741	0.049044
COPE	2364.12	-0.332171	0.112423	-2.95465	0.00313019	0.0493755
POLR2I	96.061	-0.415987	0.140708	-2.95638	0.00311277	0.0493755
UBAC1	878.303	-0.232186	0.0785489	-2.95594	0.00311715	0.0493755
ZNF205	70.0732	-0.475691	0.160993	-2.95473	0.00312947	0.0493755
AUP1	1995.85	-0.232392	0.0788334	-2.94789	0.00319955	0.0495304
C16orf74	88.69	-0.45741	0.155196	-2.9473	0.00320557	0.0495304
CDC34	437.029	-0.329354	0.111846	-2.94472	0.00323248	0.0495304
CDK2AP2	759.879	-0.404843	0.137355	-2.94742	0.00320433	0.0495304
COX8A	1242.47	-0.439279	0.149248	-2.94328	0.00324758	0.0495304
FBXO6	403.058	-0.361007	0.122554	-2.94571	0.00322218	0.0495304
GAS6	182.871	-0.458088	0.155399	-2.94783	0.00320017	0.0495304
MTCP1	71.5871	-0.395921	0.134522	-2.94318	0.00324861	0.0495304
RAD23A	1264.3	-0.236259	0.0801784	-2.94666	0.00321224	0.0495304
RPLP0	4897.8	-0.236449	0.0802996	-2.94459	0.00323382	0.0495304
SIGIRR	838.503	-0.355202	0.120414	-2.94983	0.00317948	0.0495304
PITPNM1	2744.8	-0.380367	0.12941	-2.93923	0.00329031	0.0498887
AES	3203.09	-0.284125	0.0967152	-2.93775	0.00330608	0.049983
