## Supplementary material for "The Acute Effects of Lipoprotein Apheresis on Monocyte Subset Distribution and Transcriptome in Patients With and Without Elevated Lipoprotein(a)": Table S6

### Sheet: Sheet1
Gene Symbol	log2FoldChange	Adjusted P-Value	Hallmark & Canonical Pathways
CLEC5A	1.05001	6.51391e-09	M5890 HALLMARK TNFA SIGNALING VIA NF
STEAP4	0.900974	6.85299e-06
TNFSF14	0.887096	6.85299e-06
SLCO4C1	0.865934	1.04618e-05
MGAM	0.757752	0.000402639
CYP1B1	0.725742	2.85805e-05
PPP1R3B	0.71927	3.1692e-07
ANKRD22	0.715034	0.000523666
FPR2	0.688132	0.00100799
AQP9	0.678739	4.79591e-05	M5890 HALLMARK TNFA SIGNALING VIA NFKB
SOCS3	0.671811	0.00195242	M5890 HALLMARK TNFA SIGNALING VIA NFKB M5913 HALLMARK INTERFERON GAMMA RESPONSE M183 PID IL6 7 PATHWAY M5897 HALLMARK IL6 JAK STAT3 SIGNALING
KCNJ15	0.6702	0.00114671
MCEMP1	0.662265	6.25839e-05
CCR2	0.662028	0.000760739	M5950 HALLMARK ALLOGRAFT REJECTION
CXCR1	0.654669	0.00294084
IRAK2	0.646261	0.00060696	M5890 HALLMARK TNFA SIGNALING VIA NFKB M264 PID TOLL ENDOGENOUS PATHWAY
FCGR1CP	0.640571	0.00241057
TNFAIP6	0.63998	0.00359771	M5890 HALLMARK TNFA SIGNALING VIA NFKB M5913 HALLMARK INTERFERON GAMMA RESPONSE
CLEC4D	0.632179	0.000476733
ZNF613	0.617172	0.00215032
