## Supplementary material for "The Acute Effects of Lipoprotein Apheresis on Monocyte Subset Distribution and Transcriptome in Patients With and Without Elevated Lipoprotein(a)": Table S7

### Sheet: Sheet1
Gene Symbol	log2FoldChange	Adjusted P-Value	Hallmark & Canonical Pathways
SYT17	-0.858841	4.86856e-06		SYT17
CROCC2	-0.827355	0.000106196		CROCC2
CDKN1C	-0.798762	0.000215754	M5896 HALLMARK TGF BETA SIGNALING M5947 HALLMARK IL2 STAT5 SIGNALING	CDKN1C
ZDHHC1	-0.797492	1.33435e-05
NEURL1	-0.785233	9.07536e-05		ZDHHC1
LOC200772	-0.782272	0.000112355		NEURL1
NR1D1	-0.773032	0.000348701		LOC200772
C1QB	-0.762104	0.000524389		NR1D1
RHOC	-0.754788	2.54891e-05	M164 PID ERBB1 DOWNSTREAM PATHWAY M11 PID PRL SIGNALING EVENTS PATHWAY	C1QB
C1QA	-0.74007	0.000653388		RHOC
PLD4	-0.73526	0.000321329		C1QA
GPR153	-0.724963	0.000449005		PLD4
WDR34	-0.723675	0.000654663		GPR153
FGFRL1	-0.715539	0.00051959		WDR34
GRASP	-0.708068	0.00069641		FGFRL1
DBP	-0.706799	2.69066e-06		GRASP
IER5L	-0.703413	7.24207e-05		DBP
HES4	-0.702492	0.00130709		IER5L
ZNF296	-0.700081	9.43757e-05		HES4
DMPK	-0.693696	0.00056325	M5909 HALLMARK MYOGENESIS	ZNF296
				DMPK
