## Supplementary material for "The Acute Effects of Lipoprotein Apheresis on Monocyte Subset Distribution and Transcriptome in Patients With and Without Elevated Lipoprotein(a)": Table S8

### Sheet: Sheet1
Gene Symbol	log2FoldChange	Fold change	Adjusted P-Value	Hallmark & Canonical Pathways	Biological Function
AK9	0.655724	1.5754062889299079	0.00212609		Encodes adenylate kinase 9, involved in nucleotide metabolism and maintaining cellular energy homeostasis.
ZNF268	0.608248	1.5244065561477533	0.00732862		Zinc finger protein implicated in transcriptional regulation, potentially influencing cell differentiation and development.
ZNF701	0.58901	1.5042141725575062	0.00200971		Member of the zinc finger protein family, likely functions as a transcription factor regulating gene expression.
ZNF449	0.581993	1.4969158876327864	0.00135459		Zinc finger protein that may act as a transcriptional regulator, though specific functions are not well-characterized.
ZNF816	0.577701	1.492469384158009	0.0174248		Part of the zinc finger protein family, possibly involved in transcriptional regulation; specific roles remain unclear.
LACC1	0.566099	1.4805150201010315	0.0138113		Encodes laccase domain-containing 1 protein, associated with immune responses and linked to autoinflammatory diseases like systemic juvenile idiopathic arthritis.
CLEC5A	0.557539	1.4717562630052496	0.0274506	M5932 HALLMARK INFLAMMATORY RESPONSE	C-type lectin domain family 5 member A; functions as an innate immune receptor recognizing pathogenic components, leading to proinflammatory cytokine production.
CYP1B1	0.549162	1.4632353404750837	0.0139408		Cytochrome P450 family 1 subfamily B member 1; involved in the metabolism of various substances, including hormones and xenobiotics; mutations are linked to primary congenital glaucoma.
PTPRO	0.53178	1.4457113527299985	0.0120109		Protein tyrosine phosphatase receptor type O; functions as a tumor suppressor and is involved in regulating cell signaling pathways that control cell growth and differentiation.
JRKL	0.526355	1.4402855492720876	0.0151534		Jerky-like protein; its exact biological function is not well-defined, but it may play a role in neurological processes.
GPR65	0.525357	1.4392894338966549	0.00985227	M5950 HALLMARK ALLOGRAFT REJECTION	G-protein coupled receptor 65; involved in immune cell function and pH homeostasis; implicated in inflammatory responses.
BCL2	0.523349	1.437287979865064	0.000268454		B-cell lymphoma 2; regulates apoptosis by inhibiting cell death, playing a crucial role in cell survival and implicated in various cancers.
SLC16A6	0.516596	1.4305755245016454	5.72428e-06	M5890 HALLMARK TNFA SIGNALING VIA NFKB	Solute carrier family 16 member 6; functions as a monocarboxylate transporter, facilitating the movement of lactate and other monocarboxylates across cell membranes.
ZNF616	0.513423	1.4274327854769875	0.00163171		Zinc finger protein that likely functions as a transcriptional regulator; specific biological roles are not well-characterized.
ANKDD1A	0.511489	1.425520456121471	0.000123417		Ankyrin repeat and death domain-containing 1A; its function is not well-established, but it may be involved in protein-protein interactions and apoptosis.
ZNF37A	0.508106	1.42218	6.72756e-05		Zinc finger protein 37A; presumed to function as a transcription factor, though specific roles are not well-documented.
ZNF845	0.503208	1.4173614572217246	0.00178862		Member of the zinc finger protein family; likely involved in transcriptional regulation, but specific functions are not well-known.
ZNF493	0.502783	1.41694	0.000312011		Zinc finger protein 493; potentially acts as a transcriptional regulator, though detailed functions remain unclear.
ZNF28	0.502088	1.4162621010490701	0.000279377		Zinc finger protein 28; may function in transcriptional regulation, but specific biological roles are not well-characterized.
ZNF765-ZNF761	0.501554	1.4157380683136989	0.000164794		Represents a gene fusion or closely linked zinc finger proteins; specific functions are not well-defined.
