## Supplementary material for "The Acute Effects of Lipoprotein Apheresis on Monocyte Subset Distribution and Transcriptome in Patients With and Without Elevated Lipoprotein(a)": Table S9

### Sheet: Sheet1
Gene Symbol	log2FoldChange	Adjusted P-Value	Hallmark & Canonical Pathways
GAS2L1	-0.658529	0.00158578
NR1D1	-0.653953	0.00985227
MT2A	-0.630854	0.00875045	M5913 HALLMARK INTERFERON GAMMA RESPONSE
CRIP1	-0.630654	0.000869946
CCDC85B	-0.629185	0.002973
ZDHHC1	-0.581587	0.00494258
DBP	-0.573461	0.00287986
CBX4	-0.555426	0.00287986
ZNF408	-0.541817	0.00705074
LPCAT4	-0.538176	0.0030678
MPG	-0.536642	0.0096651	M5898 HALLMARK DNA REPAIR
SAC3D1	-0.532653	0.013744	M5898 HALLMARK DNA REPAIR
RPS21	-0.526402	0.00742906
ZNF296	-0.525647	0.0197337
NDUFB7	-0.524108	0.0135821	M5936 HALLMARK OXIDATIVE PHOSPHORYLATION
EVA1B	-0.516122	0.0292143
FAU	-0.514126	0.00699219
CDKN2D	-0.511835	0.0170975	M5938 HALLMARK REACTIVE OXYGEN SPECIES
SERTAD3	-0.511109	0.0125925	M5939 HALLMARK P53 PATHWAY
SIVA1	-0.510452	0.013744
